# Patterns of deprescribing after an emergency department visit due to adverse drug events among concomitant users of antithrombotics and other medications

**DOI:** 10.64898/2026.07.20.26358502

**Authors:** Emily Chi, Ahmed Soliman, Katherine M. Hunold, Chien-Wei Chiang, Kathleen T. Unroe, Regina N. Nechi, Jeffrey M. Caterino, Lang Li, Pengyue Zhang, Macarius Donneyong

## Abstract

**Objectives:** This study aimed to examine patterns of deprescribing practices that are implemented after an emergency department (ED) visit due to antithrombotic-induced gastrointestinal (GI) bleeds among patients who concomitantly use antithrombotic and other medications.

**Methods:** A retrospective cohort study design was used to identify a cohort of patients who visited an ED from the MarketScan® claims database (2016 – 2023). Concomitant use of antithrombotics and other medications was assessed in the 30 days prior to the ED date (index date). Those who presented with GI bleeds on their ED visit were classified as exposed vs those without GI bleeds (unexposed).

Antithrombotic deprescribing – defined as discontinuation (≥45 days gap between refills), switching, or dose reduction – was assessed from the index date through to end of data. Inverse probability of treatment (IPT) – weighted logistic regression models were used to compare the odds of deprescribing between the exposed vs. unexposed groups.

**Results:** Of the 375,510 total concomitant users of antithrombotics and other agents, 9,145 had a GI bleed vs. not (366,365). The odds of antithrombotic deprescribing was significantly higher among the exposed vs unexposed, (odds ratio [OR], 1.39; 95% confidence interval [CI], 1.33, 1.46). There was no significant difference in the discontinuation of concomitant medications overall. However, among patients who continued antithrombotic use after the ED visit, the discontinuation of concomitant medications was relatively higher among the exposed (OR, 1.11; 95% CI, 1.05, 1.16).

**Conclusions:** Antithrombotic agents were more likely to be deprescribed after an ED visit among patients who concomitantly used antithrombotics and other medications.

**Study Highlights:** *WHAT IS KNOWN:*

- The use of antithrombotic agents alone is associated with increased risks of gastrointestinal (GI) bleeding, and this may be exacerbated by the concurrent use of other medications.
- Deprescribing (i.e. discontinued, switched, or dose reduction) of antithrombotics after GI bleeding events is commonly practiced.

*WHAT IS NEW HERE:*

- This was the first study to comprehensively examine deprescribing practices of antithrombotic and concomitant medications following ED visits among patients with versus without GI bleed.
- Among patients who concomitantly use antithrombotic and other agents, clinicians were more likely to deprescribe the non-antithrombotic concomitant medications after an ED visit due to a GI bleed.
- The most commonly co-prescribed medications with antithrombotics were antihypertensives and statins, the discontinuation of at least one medication in the three-drug combinations was more common among exposed than unexposed.
