## Supplemental Table for "Patterns of deprescribing after an emergency department visit due to adverse drug events among concomitant users of antithrombotics and other medications"

### Sheet: Table S1
Table S1. B01A-Antithrombotic agents in the Anatomical therapeutic chemical (ATC) classification
Therapeutic class	Definition
Antithrombotic agents	· Vitamin K antagonists: dicumarol (B01AA01), warfarin (B01AA03)
	· Heparins: heparin (B01AB01), dalteparin (B01AB04), enoxaparin (B01AB05), reviparin (B01AB08), tinzaparin (B01AB10),
	· Platelet Aggregation Inhibitors: clopidogrel (B01AC04), prasugrel (B01AC22), ticagrelor (B01AC24), ticlopidine (B01AC05), abciximab (B01AC13), eptifibatide (B01AC16), tirofiban (B01AC17), cilostazol (B01AC23), cangrelor (B01AC25), dipyridamole (B01AC07)
	· Direct Thrombin Inhibitors: desirudin (B01AE01), bivalirudin (B01AE06), argatroban (B01AE03), dabigatran (B01AE07)
	· Direct factor Xa inhibitors: rivaroxaban (B01AF01), apixaban (B01AF02), edoxaban (B01AF03), betrixaban (B01AF04)

### Sheet: Table S2
Table S2. ICD-9 and ICD-10 codes of comorbidities
Covariate	ICD-9	ICD-10
Myocardial infarction	410.x, 412.x	I21.x, I22.x, I25.2
Congestive Heart Failure/Heart Failure	398.91, 402.01, 402.11, 402.91, 404.01, 404.03, 404.11, 404.13, 404.91, 404.93, 425.4-425.9, 428.x	I09.9, I11.0, I13.0, I13.2, I25.5, I42.0, I42.5-I42.9, I43.x, I50.x, P29.0
Peripheral vascular disease	093.0, 437.3, 440.x, 441.x, 443.1-443.9, 447.1, 557.1, 557.9, V43.4	I70.x, I71.x, I73.1, I73.8, I73.9, I77.1, I79.0, I79.2, K55.1, K55.8, K55.9, Z95.8, Z95.9
Cerebrovascular disease	362.34, 430.x-438.x	G45.x, G46.x, H34.0, I60.x-I69.x
Dementia	290.x, 294.1, 331.2	F00.x-F03.x, F05.1, G30.x, G31.1
Chronic obstructive pulmonary disease	416.8, 416.9, 490.x-505.x, 506.4, 508.1, 508.8	I27.8, I27.9, J40.x-J47.x, J60.x-J67.x, J68.4, J70.1, J70.3
Rheumatic disease	446.5, 710.0-710.4, 714.0-714.2, 714.8, 725.x	M05.x, M06.x, M31.5, M32.x-M34.x, M35.1, M35.3, M36.0
Peptic ulcer	531.x-534.x	K25.x-K28.x
Mild liver disease	070.22, 070.23, 070.32, 070.33, 070.44, 070.54, 070.6, 070.9, 570.x, 571.x, 573.3, 573.4, 573.8, 573.9, V42.7	B18.x, K70.0-K70.3, K70.9, K71.3-K71.5, K71.7, K73.x, K74.x, K76.0, K76.2-K76.4, K76.8, K76.9, Z94.4
Diabetes without complications	250.0-250.3, 250.8, 250.9	E10.0, E10.l, E10.6, E10.8, E10.9, E11.0, E11.1, E11.6, E11.8, E11.9, E12.0, E12.1, E12.6, E12.8, E12.9, E13.0, E13.1, E13.6, E13.8, E13.9, E14.0, E14.1, E14.6, E14.8, E14.9
Diabetes with complications	250.4-250.7	E10.2-E10.5, E10.7, E11.2-E11.5, E11.7, E12.2-E12.5, E12.7, E13.2-E13.5, E13.7, E14.2-E14.5, E14.7
Paraplegia and hemiplegia	334.1, 342.x, 343.x, 344.0-344.6, 344.9	G04.1, G11.4, G80.1, G80.2, G81.x, G82.x, G83.0-G83.4, G83.9
Renal disease	403.01, 403.11, 403.91, 404.02, 404.03, 404.12, 404.13, 404.92, 404.93, 582.x, 583.0-583.7, 585.x, 586.x, 588.0, V42.0, V45.1, V56.x	I12.0, I13.1, N03.2-N03.7, N05.2-N05.7, N18.x, N19.x, N25.0, Z49.0-Z49.2, Z94.0, Z99.2
Cancer	140.x-172.x, 174.x-195.8, 200.x-208.x, 238.6	C00.x-C26.x, C30.x-C34.x, C37.x-C41.x, C43.x, C45.x-C58.x, C60.x-C76.x, C81.x-C85.x, C88.x, C90.x-C97.x
Moderate or Severe liver disease	456.0-456.2, 572.2-572.8	I85.0, I85.9, I86.4, I98.2, K70.4, K71.1, K72.1, K72.9, K76.5, K76.6, K76.7
Metastatic carcinoma	196.x-199.x	C77.x-C80.x
AIDS/HIV	042.x-044.x	B20.x-B22.x, B24.x
Hypertension	401.xx, 402.xx, 403.xx, 404.xx, 405.xx in any position;	I10, I119, I150, I151, I152, I158, I159
Atrial fibrillation	427.31	I48.0, I48.1, I48.11, I48.19, I48.2, I48.20, I48.21, I48.91
Stroke/ Transient ischemic attack	362.34, 430.x-438.x	G45.x, G46.x, H34.0, I60.x-I69.x
Thromboembolism	415.1x, 451.1x, 453.2, 453.4x, 453.82, 453.83, 453.84, 453.85, 453.86, 453.87, 453.89, 453.9	I26.0x, I26.9x, I80.1x, I80.20x, I82.210, I80.22x, I80.23x, I80.29x, I82.40x, I82.41x, I82.42x, I82.43x, I82.44x, I82.49x, I82.4Yx, I82.4Zx, I82.60x, I82.62x, I82.890, I82.A1x, I82.B1x, I82.C1x
Alcohol Abuse	265.2, 291.1, 291.2, 291.3, 291.5, 291.6, 291.7, 291.8, 291.9, 303.0, 303.9, 305.0, 357.5, 425.5, 535.3, 571.0, 571.1, 571.2, 571.3, 980, V11.3	F10, E52, G62.1, I42.6, K29.2, K70.0, K70.3, K70.9, T51.x, Z50.2, Z71.4, Z72.1
Anemia	280.x-284.x, 285.1, 285.2, 285.3, 285.8, 285.9	D50.x-D53.x, D55.x-D64.x
Thrombocytopenia	287.1, 287.3, 287.4, 287.5	D69.3, D69.6
Previous bleeding	531.0x, 531.2x,531.4x,531.6x, 532.0x, 532.2x, 532.4x, 532.6x, 533.0x, 533.2x, 533.4x, 533.6x, 534.0x, 534.2x, 534.4x, 534.6x, 535.01, 535.11, 535.21, 535.31, 535.41, 535.51, 535.61, 537.83, 456.0, 456.20, 530.7, 530.82, 578.0, 455.2, 455.5, 455.8, 562.02, 562.03, 562.12, 562.13, 568.81, 569.3, 569.85, 578.1, 578.9, 593.81, 599.7, 623.8, 626.2, 626.6, 430, 431, 432.0, 432.1, 432.9, 423.0, 459.0, 5…	K25.0, K25.2, K25.4, K25.6, K26.0, K26.2, K26.4, K26.6, K27.0., K27.2, K27.4, K27.6, K28.0, K28.2, K28.4, K28.6, K29.01, K29.41, K29.51, K29.61, K29.21, K29.61, K29.71, K29.91, K29.81, K31.811, I85.01, I85.11, K22.6, K22.8, K92.0, K64.8, K64.4, K64.8, K57.11, K57.13, K57.31, K57.33, K66.1, K62.5, K55.21, K92.1, K92.2, N28.0, R31, N89.8, N92.0, N92.1, I60.9, I61.9, I62.1, I62.00 , I62.9, I31.2, R5…
	Excluded if any of the previous codes is accompanied by: 800-804, 800-829, 806.0/2 , 806.x, 807.4, 808, 812, 820, 821, 828, 860, 862.0/862.1, 862.8/9, 863.0/1, 863.2/3x, 863.4/5, 863.8/9, 864.1, 865.1, 866, 867, 873.0/1, 875.0/1, 902.4, 902.55/56, 902.81/82, 925-929, 925, 926, 926.8, 928, 929, 958.4, 958.5, 958.7, 996.7, 998.11,, 998.12, 998.2, E805, E870, E881, E882, E883, E922/923, E955, E960, …	Excluded if any of the previous codes is accompanied by: S02.X, S12, S22, S32, S42, S52, S62, S72, S82, S92, T02, S27, S21, S31, , S36, S37, S01, S21, S35, S07, S17, S28, S38, S47, S57,S67, S77, S87, S97, T04, T79.4, T79.5, T79.7, T85, T81.0, T81.2, , V01-V99, Y60, T81.2, W00-W19, W20-W49, X60-X84, Y04,Y35.6, Y05, T74.2, X93, X94, X95, X96, X99, Y35, Y22, Y23,Y24,Y25,Y28
Atherosclerosis of the aorta	440	I70.0
AIDS/HIV = Acquired Immunodeficiency Syndrome/ Human Immunodeficiency Virus

### Sheet: Table S3
Table S3. Distribution of concomitant medication discontinuation among patients with and without antithrombotic deprescribing and other components of deprescribing
	Among patients with antithrombotic change			Among patients without antithrombotic change
	Exposed	Unexposed	All patients	Exposed	Unexposed	All patients
Antithrombotic deprescribing	2871	95876	98747	5820	270373	276193
Concomitant used medication discontinue	1757 (61.2)	58461 (61.0)	60218 (61.0)	3145 (54.0)	140056 (51.8)	143201 (51.8)
30-day risk window	974 (33.9)	31496 (32.9)	32469 (32.9)	1694 (29.1)	75369 (27.9)	77063 (27.9)
60-day risk window	1230 (42.8)	39787 (41.5)	41016 (41.5)	2153 (37.0)	95566 (35.3)	97719 (35.4)
90-day risk window	1388 (48.3)	45343 (47.3)	46731 (47.3)	2514 (43.2)	110875 (41.0)	113389 (41.1)
Antithrombotic discontinuation	2047	68355	70402	6644	297895	304538
Concomitant used medication discontinue	1278 (62.4)	43489 (63.6)	44767 (63.6)	3624 (54.5)	155027 (52.0)	158651 (52.1)
30-day risk window	707 (34.5)	23130 (33.8)	23837 (33.9)	1961 (29.5)	83734 (28.1)	85695 (28.1)
60-day risk window	886 (43.3)	29349 (42.9)	30235 (42.9)	2497 (37.6)	106004 (35.6)	108501 (35.6)
90-day risk window	992 (48.5)	33308 (48.7)	34300 (48.7)	2910 (43.8)	122911 (41.3)	125820 (41.3)
Antithrombotic switching	613	20616	21229	8077	345633	353711
Concomitant used medication discontinue	366 (59.7)	11388 (55.2)	11754 (55.4)	4536 (56.2)	187128 (54.1)	191665 (54.2)
30-day risk window	204 (33.3)	6392 (31.0)	6595 (31.1)	2464 (30.5)	100472 (29.1)	102937 (29.1)
60-day risk window	268 (43.7)	7976 (38.7)	8245 (38.8)	3114 (38.6)	127377 (36.9)	130491 (36.9)
90-day risk window	306 (49.9)	9178 (44.5)	9484 (44.7)	3596 (44.5)	147041 (42.5)	150637 (42.6)
Antithrombotic dose reduction	211	6906	7116	8480	359343	367824
Concomitant used medication discontinue	113 (53.6)	3583 (51.9)	3696 (51.9)	4789 (56.5)	194933 (54.2)	199722 (54.3)
30-day risk window	63 (29.9)	1974 (28.6)	2037 (28.6)	2604 (30.7)	104891 (29.2)	107495 (29.2)
60-day risk window	76 (36.0)	2462 (35.7)	2537 (35.7)	3307 (39.0)	132892 (37.0)	136199 (37.0)
90-day risk window	90 (42.7)	2857 (41.4)	2947 (41.4)	3811 (44.9)	153362 (42.7)	157173 (42.7)

### Sheet: Table S4
Table S4. Top 20 most frequently used concomitant medications and discontinuation among exposed group
No.	ATC code	Drug name	Frequency among patients using the medication	Percentage of patients using the medication	Frequency among patients discontinuing the medication	Percentage of patients discontinuing the medication
1	C07AB02	metoprolol	3051	35.1053	662.525	7.62312
2	C10AA05	atorvastatin	3046	35.0478	302.736	3.48333
3	C03CA01	furosemide	1479	17.0176	336.474	3.87152
4	H03AA01	levothyroxine sodium	1511	17.3858	105.195	1.21039
5	C09AA03	lisinopril	1550	17.8345	175.92	2.02416
6	C08CA01	amlodipine	1504	17.3053	205.605	2.36572
7	A02BC02	pantoprazole	1201	13.8189	156.909	1.80542
8	C07AG02	carvedilol	1086	12.4957	120.613	1.3878
9	C09CA01	losartan	1075	12.3691	90.683	1.04341
10	A10BA02	metformin	1110	12.7718	184.37	2.12138
11	A12BA01	potassium chloride	934.709	10.7549	186.71	2.14831
12	A02BC01	omeprazole	921.673	10.6049	145.583	1.67511
13	N02BF01	gabapentin	842.117	9.68953	151.611	1.74446
14	C10AA07	rosuvastatin	872.739	10.0419	142.684	1.64174
15	G04CA02	tamsulosin	774.353	8.90983	111.403	1.28182
16	C08DB01	diltiazem	699.773	8.0517	65.2593	0.750884
17	C10AA01	simvastatin	701.096	8.06692	60.3897	0.694853
18	N02AJ	opioids in combination with non-opioid analgesics	538.608	6.19731	142.668	1.64156
19	C01DA08	isosorbide dinitrate	538.155	6.19209	78.4193	0.902305
20	M04AA01	allopurinol	511.022	5.8799	53.5407	0.616048
ATC code = Anatomical Therapeutic Chemical code

### Sheet: Table S5
Table S5. Top 20 most frequently used concomitant medications and discontinuation among unexposed group
No.	ATC code	Drug name	Frequency among patients using the medication	Percentage of patients using the medication	Frequency among patients discontinuing the medication	Percentage of patients discontinuing the medication
1	C07AB02	metoprolol	128132	34.9849	27979	7.63934
2	C10AA05	atorvastatin	126945	34.6608	13628	3.72097
3	C09AA03	lisinopril	65365	17.8471	7664	2.09257
4	H03AA01	levothyroxine sodium	58250	15.9045	4820	1.31604
5	C08CA01	amlodipine	56288	15.3688	7853	2.14417
6	A10BA02	metformin	51226	13.9867	8034	2.19359
7	C03CA01	furosemide	50997	13.9241	11273	3.07796
8	C09CA01	losartan	44704	12.2059	4365	1.19181
9	C07AG02	carvedilol	42869	11.7049	4669	1.27482
10	A02BC02	pantoprazole	37597	10.2654	4961	1.35454
11	C10AA07	rosuvastatin	35393	9.66364	5489	1.49871
12	A02BC01	omeprazole	35026	9.56344	5840	1.59454
13	N02BF01	gabapentin	33580	9.16863	6536	1.78458
14	A12BA01	potassium chloride	31040	8.47511	7030	1.91946
15	C10AA01	simvastatin	28944	7.90282	2539	0.693244
16	G04CA02	tamsulosin	28805	7.86487	3434	0.937613
17	C08DB01	diltiazem	24047	6.56575	2037	0.556179
18	C03AA03	hydrochlorothiazide	22231	6.06991	2409	0.657749
19	N02AJ	opioids in combination with non-opioid analgesics	22233	6.07046	5300	1.4471
20	C10AA03	pravastatin	19259	5.25844	2299	0.627715
ATC code = Anatomical Therapeutic Chemical code

### Sheet: Table S6
Table S6. Top 10 frequently used drug combinations and discontinuation among exposed group
#	Drug name	Combination used before ED (n=8691)		At least one medication discontinuation among the combination		Antithrombotics discontinuation among the combination		Concomitant medication discontinuation among the combination
		n	%	n	%	n	%	n	%
1	clopidogrel + metoprolol + atorvastatin	482	5.54597	186	38.5892	107	22.1992	119	24.6888
2	apixaban + metoprolol + atorvastatin	334	3.84306	114	34.1317	68	20.3593	71	21.2575
3	clopidogrel + lisinopril + atorvastatin	292	3.3598	94	32.1918	71	24.3151	44	15.0685
4	clopidogrel + amlodipine + atorvastatin	276	3.1757	92	33.3333	63	22.8261	53	19.2029
5	clopidogrel + metoprolol + amlodipine	216	2.48533	76	35.1852	43	19.9074	49	22.6852
6	clopidogrel + metoprolol + lisinopril	212	2.43931	93	43.8679	49	23.1132	61	28.7736
7	clopidogrel + pantoprazole + atorvastatin	205	2.35876	73	35.6098	54	26.3415	35	17.0732
8	apixaban + furosemide + metoprolol	203	2.33575	93	45.8128	47	23.1527	68	33.4975
9	clopidogrel + atorvastatin + levothyroxine sodium	186	2.14014	63	33.871	52	27.957	29	15.5914
10	apixaban + furosemide + atorvastatin	184	2.11713	82	44.5652	43	23.3696	58	31.5217

### Sheet: Table S7
Table S7. Top 10 frequently used three-drug combination and discontinuation among unexposed group
#	Drug name	Combination used before ED (n= 366249)		At least one medication discontinuation among the combination		Antithrombotics discontinuation among the combination		Concomitant medication discontinuation among the combination
		n	%	n	%	n	%	n	%
1	clopidogrel + metoprolol + atorvastatin	22028	6.01449	7378	33.4937	3192	14.4906	5511	25.0182
2	clopidogrel + lisinopril + atorvastatin	13151	3.59073	3594	27.3287	2018	15.3448	2374	18.0519
3	apixaban + metoprolol + atorvastatin	11731	3.20301	3738	31.8643	1314	11.2011	2978	25.3857
4	clopidogrel + amlodipine + atorvastatin	11525	3.14677	3384	29.3623	1895	16.4425	2376	20.6161
5	clopidogrel + metoprolol + lisinopril	10164	2.77516	3424	33.6875	1415	13.9217	2643	26.0035
6	clopidogrel + metformin + atorvastatin	9921	2.70881	3067	30.9142	1541	15.5327	2209	22.2659
7	clopidogrel + metoprolol + amlodipine	8665	2.36588	3110	35.8915	1321	15.2452	2467	28.4709
8	clopidogrel + carvedilol + atorvastatin	8582	2.34321	2288	26.6605	1291	15.0431	1517	17.6765
9	clopidogrel + metformin + metoprolol	8106	2.21325	2962	36.5408	1176	14.5078	2350	28.9909
10	clopidogrel + losartan + atorvastatin	7815	2.13379	2159	27.6264	1203	15.3935	1375	17.5944

### Sheet: Table 2
Table 2. Distribution of antithrombotic use before ED visit and post-ED deprescribing among exposed
ATC code	Drug name	Antithrombotic use before ED (n= 8691)		Antithrombotic deprescribing1
		n	%	n	%
B01AC04	clopidogrel	2535	29.1681	786.862	9.05376
B01AF02	apixaban	2280	26.234	637.062	7.33014
B01AF01	rivaroxaban	1510	17.3743	437.796	5.03734
B01AA03	warfarin	1336	15.3722	563.423	6.48284
B01AC24	ticagrelor	349.802	4.02488	112.814	1.29805
B01AB05	enoxaparin	243.966	2.80711	187.413	2.1564
B01AE07	dabigatran	175.111	2.01485	62.5084	0.719231
B01AC22	prasugrel	193.401	2.2253	62.4498	0.718557
B01AC23	cilostazol	58.8739	0.677412	17.3234	0.199326
B01AB01	heparin	3.49685	0.0402353	2.76986	0.0318704
B01AC07	dipyridamole	1.95217	0.022462	0.72699	0.00836486
B01AF03	edoxaban	1.87278	0.0215485	0	0
B01AB04	dalteparin	1.22518	0.0140971	0	0
B01AC05	ticlopidine	0	0	0	0
ED = Emergency Department; ATC code = Anatomical Therapeutic Chemical code.
1. Deprescribing was defined as discontinuation, switching, and dose reduction.

### Sheet: Table 3
Table 3. Distribution of antithrombotic use before ED visit and post-ED deprescribing among unexposed
ATC code	Drug name	Antithrombotic use before ED (n=366365)		Antithrombotic deprescribing1
		n	%	n	%
B01AC04	clopidogrel	112204	30.636	25060	6.84234
B01AF02	apixaban	96494	26.3466	19534	5.33353
B01AF01	rivaroxaban	52939	14.4544	12642	3.45175
B01AA03	warfarin	50829	13.8783	17243	4.708
B01AC24	ticagrelor	18396	5.02281	4483	1.22403
B01AB05	enoxaparin	15858	4.32984	11748	3.20765
B01AC22	prasugrel	9328	2.5469	1824	0.498022
B01AE07	dabigatran	5749	1.5697	1606	0.438499
B01AC23	cilostazol	3259	0.889832	1129	0.30826
B01AB01	heparin	825.537	0.225403	498.301	0.136055
B01AF03	edoxaban	183.659	0.0501459	48.0448	0.0131181
B01AC07	dipyridamole	143.688	0.0392323	38.0147	0.0103795
B01AB04	dalteparin	31.8468	0.00869539	14.9073	0.00407027
B01AC05	ticlopidine	7.03852	0.00192179	6.04161	0.00164959
ED = Emergency Department; ATC code = Anatomical Therapeutic Chemical code.
1. Deprescribing was defined as discontinuation, switching, and dose reduction.
